# Intraplaque haemorrhage quantification and molecular characterisation using attention-based multiple instance learning

**DOI:** 10.1101/2025.03.04.25323316

**Authors:** Francesco Cisternino, Yipei Song, Tim S. Peters, Maria Murach, Patrick Hart, Jose Verdezoto Mosquera, Laura Mäkitie, Mikko I. Mäyränpää, Luka Zivkovic, Roya Batool, Julian Louma, Abdalla Tarek Marei, Nikolaos Tsilimparis, Ana Karina de Oliveira, Roderick Westerman, Gert J. de Borst, Ernest Diez Benavente, Noortje A.M. van den Dungen, Petra Homoed-van der Kraak, Dominique P.V. de Kleijn, Joost Mekke, Michal Mokry, Gerard Pasterkamp, Hester M. den Ruijter, Evelyn Velema, Petra Ijäs, Marios K. Georgakis, Clint L. Miller, Craig A. Glastonbury, Sander W. van der Laan

**Author notes:** **Corresponding author(s):** *Dr. Sander W. van der Laan*, Central Diagnostic Laboratory, Division Biomedical genetics, Laboratories, and Pharmacy University Medical Center Utrecht, Utrecht University, Utrecht, The Netherlands Department of Genome Sciences, University of Virginia, Charlottesville, VA, USA., *Dr. Craig A. Glastonbury*, Genomics Research Centre, Human Technopole, Italy, Nuffield Department of Medicine, University of Oxford, Oxford, UK, *Dr. Clint L. Miller*, Department of Genome Sciences, Department of Public Health Sciences, Department of Biochemistry and Molecular Genetics, University of Virginia, Charlottesville, VA, USA. these authors contributed equally (Francesco Cisternino, Yipei Song, Tim S. Peters, Clint L. Miller, Craig A. Glastonbury, Sander W. van der Laan).

## Abstract

Intraplaque haemorrhage (IPH) destabilises atherosclerotic plaques and is associated with myocardial infarction and stroke. However, its identification and quantification remain limited by manual histological scoring. We introduce PHENOMICL, an attention-based additive multiple instance learning (MIL) framework trained on 2,595 carotid plaques to detect, localise, and quantify IPH across nine stains. Haematoxylin and Eosin (H&E), a routinely available stain, achieved strong single-stain performance (AUROC=0.86), while multi-stain ensemble models combining H&E+CD68 or Verhoeff-Van Gieson improved discrimination (AUROC=0.92). The outputs enabled slide-level classification and generated spatially resolved patch-level probability maps providing continuous estimations of IPH area. Model-IPH outperformed manual scoring for classifying preoperative symptoms and major adverse cardiovascular events (MACE). Integration with bulk, single-cell, and spatial transcriptomics linked IPH to inflammatory, foam-cell and extracellular matrix remodelling, including TNF-alpha signalling. Cell-cell communication identified the CCL-ACKR1 axis linking macrophage activity to angiogenesis and IPH. PHENOMICL establishes a scalable, interpretable framework converting routine histology images into quantitative phenotypes.
