## Supplementary Table 16 for "Intraplaque haemorrhage quantification and molecular characterisation using attention-based multiple instance learning"

### Sheet: Blad1
Chromosome	Start position	End position
chr1	47761740	51761740
chr1	125169943	125170022
chr1	144106678	144106709
chr1	181955019	181955047
chr2	85919365	100517106
chr2	87416141	87416186
chr2	87417804	87417863
chr2	87418924	87418981
chr2	89917298	89917322
chr2	135275091	135275210
chr2	182427027	189427029
chr2	207609786	207609808
chr3	47483505	49987563
chr3	83368158	86868160
chr5	44464140	51168409
chr5	129636407	132636409
chr6	25391792	33424245
chr6	26726947	26726981
chr6	57788603	58453888
chr6	61109122	61357029
chr6	61424410	61424451
chr6	139637169	142137170
chr7	54964812	66897578
chr7	62182500	62277073
chr8	8105067	12105082
chr8	43025699	48924888
chr8	47303500	47317337
chr8	110918594	113918595
chr9	40365644	40365693
chr9	64198500	64200392
chr9	88958735	88959017
chr10	36671065	43184546
chr10	41693521	41885273
chr11	88127183	91127184
chr12	32955798	41319931
chr12	34639034	34639084
chr14	87391719	87391996
chr14	94658026	94658080
chr17	43159541	43159574
chr20	4031884	4032441
chr20	33948532	36438183
chr22	30060084	30060162
chr22	42980497	42980522
